# Crowd signals: Early detection of disease outbreaks using real-time healthcare occupancy data

**DOI:** 10.1101/2025.09.10.25335525

**Authors:** Jose Deney Araújo, Juan Carlo Santos e Silva, Marcelo A S Bragatte, Erick Rodrigues Sousa, Isaac N Schrarstzhaupt, Ester C. Sabino, Helder I Nakaya, Carolina dos Santos Lázari, João Renato Rebello Pinho, Gerson Oliveira Penna, Jorge Kalil, Mariangela Simão, Anderson Fernandes Brito, Vanderson Sampaio

## Abstract

Early detection of disease outbreaks is critical for effective public health response, yet traditional surveillance systems often suffer from delayed reporting. Here, we investigate whether real-time occupancy data from healthcare facilities can act as an early warning indicator of possible outbreak activity. We analyzed occupancy trends from 17 emergency care units in the São Paulo metropolitan area and compared them with national surveillance data for infectious diseases, including SARS-CoV-2 and dengue virus. Dynamic time warping and Granger causality tests demonstrated that occupancy patterns anticipate infection dynamics with a mean lead time of three weeks. Early warning signals of three epidemiological events were identified as deviations from average occupancy. Local indicators of spatial association revealed persistent overcrowding hotspots in later outbreak stages, highlighting regions where sustained healthcare monitoring and surveillance remain necessary. These findings demonstrate the potential of privacy-safe passive occupancy data to support timely epidemic surveillance.
