## Supplementary Data 1 for "Crowd signals: Early detection of disease outbreaks using real-time healthcare occupancy data"

unit_index	unit_name	lat	lon	rating_score	n_reviews	real_time	open_24h	link	address	city	state	cep
1	UPA Vicente Missiano	-23.5312903	-46.7763978	2,6	170	yes	yes	https://maps.app.goo.gl/om4Lh3PbrGy9fiMD8	R. Aymoré de Mello Dias, 51 - Centro, Osasco - SP, 06013-060	Osasco	SP	06013-060
2	UPA Vergueiro	-23.5675198	-46.6395946	2,8	505	yes	yes	https://maps.app.goo.gl/pnuhUZAK3VJEtH17A	Rua Vergueiro, 613 - Liberdade, São Paulo - SP, 01504-000	São Paulo	SP	01504-000
3	UPA St. John - Lavras	-23.4028191	-46.4474426	3,1	197	yes	yes	https://maps.app.goo.gl/QphMKAjEdM2k7Smc7	Estr. Guarulhos-Nazaré, 4130 - Cidade Soberana, Guarulhos - SP, 07162-000	Guarulhos	SP	07162-000
4	UPA Tito Lopes	-23.4990094	-46.4430547	2,4	506	yes	yes	https://maps.app.goo.gl/YwcGYmTvcgBWNcsa6	Av. Pires do Rio, 294 - Vila Americana, São Paulo - SP, 08020-000	São Paulo	SP	08020-000
5	AMA Capão Redondo	-23.6738223	-46.7738791	3,2	422	yes	yes	https://maps.app.goo.gl/zv1fKr9gfRJ8HJsx7	Av. Comendador Sant'Anna, 774 - Jardim Boa Esperanca, São Paulo - SP	São Paulo	SP
6	UPA Paulista	-23.4367422	-46.5486658	3,1	264	yes	yes	https://maps.app.goo.gl/BqSuW4zRNXrKka7Q6	R. Teixeira Mendes, 166 - Jardim Paulista, Guarulhos - SP, 07083-230	Guarulhos	SP	07083-230
7	UPA Vila Santa Catarina	-23.6567661	-46.6536116	3,0	526	yes	yes	https://maps.app.goo.gl/XiBtGFs9P6Se1dxHA	R. Cidade de Bagdá, 529 - Vila Santa Catarina, São Paulo - SP, 04377-036	São Paulo	SP	04377-036
8	UPA Pauliceia Taboão	-23.6709515	-46.5830699	2,4	160	yes	yes	https://maps.app.goo.gl/YZtwV8mXefzN8apj6	R. Pedro de Tolêdo, 326 - Paulicéia, São Bernardo do Campo - SP, 09692-060	São Bernardo do Campo	SP	09692-060
9	UPA Rudge Ramos	-23.6553785	-46.5742749	3,0	313	yes	yes	https://maps.app.goo.gl/L7pyBp1WfrtJVuGp8	R. Ângela Tomé, 256 - Rudge Ramos, São Bernardo do Campo - SP, 09624-070	São Bernardo do Campo	SP	09624-070
10	UPA Sacadura Cabral	-23.6564181	-46.5574109	3,6	136	yes	yes	https://maps.app.goo.gl/7AcjkRp3XPXXT6Fm7	R. Lauro Muller, 354 - Vila Sacadura Cabral, Santo André - SP, 09061-260	Santo André	SP	09061-260
11	Unidade Avançada Carlos Chagas	-23.4620263	-46.5327116	1,8	133	yes	yes	https://maps.app.goo.gl/oNLDqRqvzMVparaQ8	Av. Esperança, 400 - Centro, Guarulhos - SP, 07095-005	Guarulhos	SP	07095-005
12	UPA Pedreira - Dr. César Antunes da Rocha	-23.695088	-46.6764286	3,2	365	yes	yes	https://maps.app.goo.gl/jW7kXTDDV6qjwrNm8	R. Antônio do Campo - Jardim Campo Grande, São Paulo - SP, 04459-000	São Paulo	SP	04459-000
13	UPA Akira Tada	-23.6147783	-46.7782171	2,7	232	yes	yes	https://maps.app.goo.gl/Hsw7fdeGAA2uEmLA6	Estr. São Francisco, 2400 - Jardim Helena, Taboão da Serra - SP, 06765-465	Taboão da Serra	SP	06765-465
14	AMA Sorocabana - Pronto atendimento	-23.5243499	-46.7006308	3,1	397	yes	yes	https://maps.app.goo.gl/7iCcDfq1uBPurftb9	R. Catão, 380 - Vila Romana, São Paulo - SP, 05049-000	São Paulo	SP	05049-000
15	UPA Vila Assis	-23.6868344	-46.48356	3,5	184	yes	yes	https://maps.app.goo.gl/WZXHFDUQyZ9UXdHR6	Av. Dom José Gaspar, 2190 - Vila Assis Brasil, Mauá - SP, 09370-670	Mauá	SP	09370-670
16	UPA Vila Mariana	-23.5960015	-46.6428603	2,8	635	yes	yes	https://maps.app.goo.gl/uaDjovgzMXL6otoz5	R. Dr. Diogo de Faria, 609 - Vila Clementino, São Paulo - SP, 04037-002	São Paulo	SP	04037-002
17	UPA Zaíra	-23.6548915	-46.4480502	3,4	81	yes	yes	https://maps.app.goo.gl/kjjc1MvXc9xQP35S9	Av. Washington Luiz, 1952 - Vila Magini, Mauá - SP, 09371-520	Mauá	SP	09371-520
