## Supplementary Data 2 for "Crowd signals: Early detection of disease outbreaks using real-time healthcare occupancy data"

unit_index	unit_name	lat	lon	occupancy	geometry	lisa_cluster	lisa_p	significant	color	period_week
1	UPA Vicente Missiano	-23.5312903	-46.7763978	56.601190476190474	POINT (-46.7763978 -23.5312903)	2	0.248	False	lightgrey	2023-08-26
2	UPA Vergueiro	-23.5675198	-46.6395946	59.64699792960663	POINT (-46.6395946 -23.5675198)	1	0.271	False	lightgrey	2023-08-26
3	UPA St. John - Lavras	-23.4028191	-46.4474426	59.910714285714285	POINT (-46.4474426 -23.4028191)	4	0.496	False	lightgrey	2023-08-26
4	UPA Tito Lopes	-23.4990094	-46.4430547	63.35119047619048	POINT (-46.4430547 -23.4990094)	4	0.426	False	lightgrey	2023-08-26
5	AMA Capão Redondo	-23.6738223	-46.7738791	68.49171842650104	POINT (-46.7738791 -23.6738223)	1	0.054	False	lightgrey	2023-08-26
6	UPA Paulista	-23.4367422	-46.5486658	62.63690476190476	POINT (-46.5486658 -23.4367422)	1	0.312	False	lightgrey	2023-08-26
7	UPA Vila Santa Catarina	-23.6567661	-46.6536116	68.30357142857143	POINT (-46.6536116 -23.6567661)	4	0.489	False	lightgrey	2023-08-26
8	UPA Pauliceia Taboão	-23.6709515	-46.5830699	48.142857142857146	POINT (-46.5830699 -23.6709515)	3	0.446	False	lightgrey	2023-08-26
9	UPA Rudge Ramos	-23.6553785	-46.5742749	52.267857142857146	POINT (-46.5742749 -23.6553785)	3	0.325	False	lightgrey	2023-08-26
10	UPA Sacadura Cabral	-23.6564181	-46.5574109	45.57142857142857	POINT (-46.5574109 -23.6564181)	3	0.187	False	lightgrey	2023-08-26
11	Unidade Avançada Carlos Chagas	-23.4620263	-46.5327116	47.982142857142854	POINT (-46.5327116 -23.4620263)	2	0.053	False	lightgrey	2023-08-26
12	UPA Pedreira - Dr. César Antunes da Rocha	-23.695088	-46.6764286	62.017857142857146	POINT (-46.6764286 -23.695088)	1	0.059	False	lightgrey	2023-08-26
13	UPA Akira Tada	-23.6147783	-46.7782171	54.49404761904761	POINT (-46.7782171 -23.6147783)	2	0.158	False	lightgrey	2023-08-26
14	AMA Sorocabana - Pronto atendimento	-23.5243499	-46.7006308	52.982142857142854	POINT (-46.7006308 -23.5243499)	2	0.417	False	lightgrey	2023-08-26
15	UPA Vila Assis	-23.6868344	-46.48356	50.11309523809524	POINT (-46.48356 -23.6868344)	3	0.002	True	blue	2023-08-26
16	UPA Vila Mariana	-23.5960015	-46.6428603	59.48809523809524	POINT (-46.6428603 -23.5960015)	1	0.288	False	lightgrey	2023-08-26
17	UPA Zaíra	-23.6548915	-46.4480502	51.279761904761905	POINT (-46.4480502 -23.6548915)	3	0.006	True	blue	2023-08-26
1	UPA Vicente Missiano	-23.5312903	-46.7763978	35.779761904761905	POINT (-46.7763978 -23.5312903)	3	0.01	True	blue	2023-11-04
2	UPA Vergueiro	-23.5675198	-46.6395946	16.62085921325052	POINT (-46.6395946 -23.5675198)	3	0.256	False	lightgrey	2023-11-04
3	UPA St. John - Lavras	-23.4028191	-46.4474426	45.99404761904761	POINT (-46.4474426 -23.4028191)	1	0.486	False	lightgrey	2023-11-04
4	UPA Tito Lopes	-23.4990094	-46.4430547	47.32142857142857	POINT (-46.4430547 -23.4990094)	1	0.495	False	lightgrey	2023-11-04
5	AMA Capão Redondo	-23.6738223	-46.7738791	35.20833333333333	POINT (-46.7738791 -23.6738223)	2	0.496	False	lightgrey	2023-11-04
6	UPA Paulista	-23.4367422	-46.5486658	48.363095238095234	POINT (-46.5486658 -23.4367422)	4	0.121	False	lightgrey	2023-11-04
7	UPA Vila Santa Catarina	-23.6567661	-46.6536116	43.32738095238096	POINT (-46.6536116 -23.6567661)	1	0.103	False	lightgrey	2023-11-04
8	UPA Pauliceia Taboão	-23.6709515	-46.5830699	49.714285714285715	POINT (-46.5830699 -23.6709515)	1	0.034	True	red	2023-11-04
9	UPA Rudge Ramos	-23.6553785	-46.5742749	50.25	POINT (-46.5742749 -23.6553785)	1	0.039	True	red	2023-11-04
10	UPA Sacadura Cabral	-23.6564181	-46.5574109	55.25595238095237	POINT (-46.5574109 -23.6564181)	1	0.03	True	red	2023-11-04
11	Unidade Avançada Carlos Chagas	-23.4620263	-46.5327116	32.0	POINT (-46.5327116 -23.4620263)	3	0.327	False	lightgrey	2023-11-04
12	UPA Pedreira - Dr. César Antunes da Rocha	-23.695088	-46.6764286	44.017857142857146	POINT (-46.6764286 -23.695088)	1	0.403	False	lightgrey	2023-11-04
13	UPA Akira Tada	-23.6147783	-46.7782171	42.75595238095237	POINT (-46.7782171 -23.6147783)	4	0.126	False	lightgrey	2023-11-04
14	AMA Sorocabana - Pronto atendimento	-23.5243499	-46.7006308	28.11904761904762	POINT (-46.7006308 -23.5243499)	3	0.04	True	blue	2023-11-04
15	UPA Vila Assis	-23.6868344	-46.48356	42.017857142857146	POINT (-46.48356 -23.6868344)	1	0.029	True	red	2023-11-04
16	UPA Vila Mariana	-23.5960015	-46.6428603	39.32738095238096	POINT (-46.6428603 -23.5960015)	3	0.08	False	lightgrey	2023-11-04
17	UPA Zaíra	-23.6548915	-46.4480502	36.648809523809526	POINT (-46.4480502 -23.6548915)	2	0.01	True	lightblue	2023-11-04
