## Supplementary Data 3 for "Crowd signals: Early detection of disease outbreaks using real-time healthcare occupancy data"

epidemiological_weeks	occupancy_average_percentage	sc2_positivity	sc2_cases	denv_positivity	denv_cases	rv_positivity	rv_cases
2023-07-15	45.50704847156254	4.316546762589928	97	3.512396694214876	628	4.45859872611465	252
2023-07-22	37.92341284339823	4.267963263101027	88	3.189066059225513	528	3.889318885448916	179
2023-07-29	41.16997016197784	6.62287903667214	126	3.67965367965368	533	4.629250307251127	196
2023-08-05	48.25336438923396	6.550218340611353	133	3.617021276595744	587	4.217340133385641	250
2023-08-12	52.02337631745022	7.615230460921844	150	2.4122807017543857	605	4.2661153918436385	250
2023-08-19		12.243947858472998	175	1.8648018648018647	593	5.753191489361702	255
2023-08-26	56.663621970527345	12.456208641494744	181	2.433628318584071	591	6.122448979591836	266
2023-09-02	53.002801120448176	16.074600355239788	227	1.9337016574585637	597	7.64872521246459	316
2023-09-09	50.02731092436975	16.016949152542374	270	0.6423982869379015	571	7.706608078418117	335
2023-09-16	54.18525453659725	20.490426603963723	310	0.482315112540193	650	9.795620437956204	394
2023-09-23	49.503153474828665	25.13893429225237	422	1.1666666666666667	784	12.410675222400466	520
2023-09-30	51.22252161734259	26.08974358974359	415	1.4705882352941175	703	12.620276112118251	475
2023-10-07	42.1886493727926	30.540376442015788	579	1.3636363636363635	850	15.509123013537373	663
2023-10-14	37.28641456582633	31.572038070233017	560	1.098901098901099	691	15.476013664042773	688
2023-10-21	39.80736207526489	30.968218773096822	747	0.7874015748031495	707	16.54982473710566	883
2023-10-28	41.86353671903544	30.129637907912382	673	0.8375209380234505	754	15.984296130117778	791
2023-11-04	40.748355864084765	25.197072072072075	501	1.7793594306049825	633	14.038031319910516	634
2023-11-11	41.452563634149314	20.21379980563654	431	3.34855403348554	747	10.831062670299728	529
2023-11-18	41.13926392691464	15.637559371574715	350	4.159733777038269	700	8.962975372759256	434
2023-11-25		13.719142047753946	244	3.8917089678511	790	8.469460227272728	353
2023-12-02		12.894736842105264	142	5.678233438485805	920	8.331699666732014	268
2023-12-09		11.1716621253406	133	5.158069883527454	931	7.863849765258216	242
2023-12-16	45.87445195469492	11.45703611457036	106	5.683355886332882	938	7.377481117161426	215
2023-12-23	46.179159628278185	10.675850193715023	100	6.657420249653259	815	8.355091383812011	185
2023-12-30		14.008755472170106	121	10.834553440702782	942	8.401486988847584	185
2024-01-06	51.183086436155484	13.138686131386862	128	13.319458896982312	2456	9.24625468164794	199
2024-01-13	44.68557422969188	14.962216624685135	124	14.063656550703184	3107	10.056657223796034	160
2024-01-20	49.02030812324931	20.090863200403835	160	13.75886524822695	4675	11.559633027522937	208
2024-01-27	50.91841736694678	25.331971399387132	232	16.82013505217925	7176	13.54490769549886	292
2024-02-03	49.20633905736207	29.67189728958631	362	12.163146394756009	14792	16.681338028169016	449
2024-02-10	51.2630269499104	33.219984305519226	480	10.932475884244374	21280	18.629961587708067	572
2024-02-17	47.1381350959356	32.90501385739481	594	11.700819672131148	27327	18.686762225969648	733
2024-02-24	50.26245695906821	28.16589861751152	775	16.715031921067904	34450	17.51715905699791	981
2024-03-02	49.715823285836066	24.235540800279573	632	16.46392037600221	41391	16.305448653028154	907
2024-03-09	48.978842406527825	19.988468191428023	448	21.39315515781836	48833	14.706495310871832	798
2024-03-16	51.75013068468495	14.635149023638231	362	22.90173410404624	58770	13.200464132141152	820
2024-03-23	53.68173514465075	10.669077757685352	222	29.648033126293992	75281	11.49883923389437	729
2024-03-30	46.88669163317501	7.278318810866223	166	37.960257159555816	69873	10.987060998151572	784
2024-04-06	50.14495798319327	5.121510343442458	145	28.805062458908615	78326	11.05711508775942	941
2024-04-13	49.80826026062599	3.6293592862935937	127	36.86185180222431	82253	10.633433701349391	985
2024-04-20	49.41359152356595	3.3684210526315788	96	35.05362863908623	82481	10.561221646324473	1010
2024-04-27	52.05427170868347	2.9137760158572843	63	35.81054300435989	76803	10.389289595889734	872
2024-05-04	49.131211180124225	2.4294156270518714	56	35.85569731632204	78554	8.913574997342405	810
2024-05-11	50.55105125053974	2.544642857142857	43	39.84338708607074	85269	7.567208762031198	673
2024-05-18	47.1186974789916	1.869618696186962	38	40.92379706752943	79627	7.240620799217891	624
2024-05-25	44.14705882352941	1.639344262295082	49	39.40964044590988	60517	7.059741272833647	555
2024-06-01	35.215434395101916	2.135854341736694	49	39.11155230177442	39204	7.418856259659969	503
2024-06-08	35.73536217127608	2.7427931710047577	56	21.395144779175197	29464	7.282913165266107	579
2024-06-15	37.598152897522645	3.1928161636318286	59	18.843191872849417	28085	7.405320813771518	554
2024-06-22	40.64827670198515	3.730595893840761	82	18.19526627218935	24309	6.91992837042722	590
2024-06-29	39.818901473632934	4.3721674220207944	73	16.313645621181262	16654	7.752965343582267	486
2024-07-06	40.68264578558696	4.947829013800067	79	14.003819223424571	10920	7.236957667310732	477
2024-07-13	36.01136778822201	7.291666666666667	80	10.3397341211226	7565	7.965130164795796	382
2024-07-20	35.059682964094726	8.936698386429457	118	8.493827160493828	6445	7.474518686296716	380
2024-07-27	36.468784944807965	11.185588604943444	128	7.166301969365427	5794	7.548065511511987	369
2024-08-03	32.462679538218445	13.827838827838828	137	6.453715775749674	4476	7.865021008403361	325
2024-08-10	40.80547713156409	18.783473603672533	199	4.779189352692075	4073	9.142475809142477	330
2024-08-17	48.11242678889738	21.936507936507937	342	3.7622272385252074	3316	10.712595817166653	539
2024-08-24	50.55604663254452	23.628865979381445	453	2.735562310030395	3440	11.846973973032298	667
2024-08-31	44.055337063849045	21.037324285021818	435	4.096170970614425	2991	11.873410145144396	637
2024-09-07	45.88680373335104	17.12864250177683	406	2.39477503628447	3490	11.977417280068606	618
2024-09-14	46.100718548288874	13.093167701863354	326	1.8494897959183672	3480	11.42159327634509	574
2024-09-21	41.17837352332237	12.112595962468012	223	1.466275659824047	3113	11.902113459399333	446
2024-09-28	38.95773961758617	8.310401761144744	186	1.574803149606299	3186	11.484431571325128	427
2024-10-05	41.00488456252066	7.658058771148708	140	1.9087136929460584	2658	11.2254371035123	363
2024-10-12	42.469834087481146	6.446540880503145	136	1.8535681186283597	2365	9.82201713909031	354
